# Development of a novel CRISPR/Cas13-based assay for diagnosis of *Schistosoma japonicum* infection

**DOI:** 10.1101/2022.11.11.22282198

**Authors:** Skye R. MacGregor, Donald P. McManus, Haran Sivakumaran, Juliet D. French, Catherine A. Gordon, Pengfei Cai, Remigio M. Olveda, Malcolm K. Jones, Hong You

## Abstract

Schistosomiasis is a disease that significantly impacts public health in the developing world. Effective diagnostics are urgently needed for improved control of this disease, but current diagnostic procedures lack the requisite sensitivity, portability and cost-effectiveness needed for use in resource-poor settings. We developed a novel assay for the detection of *Schistosoma japonicum* using the CRISPR mediated diagnostic platform SHERLOCK (Specific High-Sensitivity Enzymatic Reporter UnLOCKing), combining recombinase polymerase amplification (RPA) with CRISPR and CRISPR-associated RNA-guided endoribonuclease Cas13 (CRISPR-Cas13). The assay was validated using 80 faecal samples obtained from a mouse model infected with the Philippine strain of *S. japonicum*, as well as 38 clinical faecal and 37 serum samples obtained from subjects living in endemic areas for *S. japonicum* in Northern Samar, the Philippines. CRISPR-Cas13 mediated detection was determined via fluorescent readout or colorimetric readout on a lateral flow strip. Our results demonstrate that our *S. japonicum* SHERLOCK assay is specific, sensitive and user-friendly. Although the assay does not require the specialized equipment or expertise necessary for real time PCR-based detection, which is currently the most sensitive approach for the diagnosis of helminthic infections, it achieved 93-100% sensitivity compared with the qPCR, as well as 100% specificity across all the human and animal samples tested. Although further optimisation is required before field-ready implementation, CRISPR-based nucleic acid detection shows great promise as the basis of a point-of-care (POC) diagnostic tool for clinical diagnosis and surveillance of schistosomiasis with potential extension to other helminthiases.

**Author Summary:** Parasitic helminths cause devastating diseases, including schistosomiasis, afflicting 1.5 billion people worldwide and representing a significant public health and economic burden. Currently available diagnostic tools for helminth infections are neither sufficiently sensitive nor field-friendly for use in resource-poor settings where infection is most prevalent, and advanced tools are are urgently needed for rapid mapping of helminthic diseases and monitoring control efforts. For the first time, we used the *Schistosoma* bloodfluke model to successfully establish a diagnostic assay with the CRISPR-based nucleic acid detection platform SHERLOCK (Specific High-Sensitivity Enzymatic Reporter UnLOCKing) by combining recombinase polymerase amplification (RPA) and CRISPR-Cas13 detection to diagnose schistosomiasis in humans and animals. We showed that the novel CRISPR-based assay, with its low cost of application, is capable of robust detection and is field-friendly. It exhibits similar diagnostic sensitivity as qPCR-based assays, which are currently the most sensitive approach for the diagnosis of helminthic infections, but with significantly reduced requirements for trained personnel and technical expensive equipment. Our *S. japonicum* SHERLOCK assay has the potential to fulfil key recommendations of the neglected tropical diseases (NTDs) 2021-2030 roadmap and the 2022 Guideline on the Control and Elimination of Human Schistosomiasis released recently by the World Health Organization.
