## Supplementary material for "Development of a novel CRISPR/Cas13-based assay for diagnosis of *Schistosoma japonicum* infection": S1 Table

### Sheet: Sheet1
Supplementary Table 3. Mouse faecal sample testing results
Sample qPCR values normalised relative to 2ng S. japonicum worm DNA positive control (threshold set so Ct=27), using mic PCR Dynamic baseline correction with extensive exclusion parameters and manual exclusion of samples with abnormal melt curve. Positive (+) qPCR result defined as successful amplification (positive Ct) in >80% technical replicates. Positive (+) lateral flow (LF) SHERLOCK result …
GENERAL DETAILS						SHERLOCK/qPCR RESULTS
Week after infection	Mouse ID	Cercarial dose (SjP cerc./ms)	Worm pairs	Egg count (eggs/mg)		cox1 LF-SHERLOCK (+/-)	cox1 F-SHERLOCK (+/-)	cox1 qPCR (+/-)	cox1 qPCR (Ct)
wk.1	S.jP-3_MH01	70	16	NA		NA	NA	-	0
wk.1	S.jP-3_MH02	70	16	NA		NA	NA	-	0
wk.1	S.jP-3_MH03	70	9	NA		NA	NA	-	0
wk.1	S.jP-3_MH04	70	14	NA		NA	NA	-	0
wk.1	S.jP-3_MH05	70	14	NA		NA	NA	-	0
wk.1	S.jP-3_MH06	70	14	NA		NA	NA	-	0
wk.1	S.jP-3_MH07	70	14	NA		NA	NA	-	0
wk.1	S.jP-3_MH08	70	20	NA		NA	NA	-	0
wk.1	S.jP-3_MH09	70	19	NA		NA	NA	-	0
wk.1	S.jP-3_MH10	70	19	NA		NA	NA	-	0
wk.2	S.jP-3_MH01	70	16	NA		NA	NA	-	0
wk.2	S.jP-3_MH02	70	16	NA		NA	NA	-	0
wk.2	S.jP-3_MH03	70	9	NA		NA	NA	-	0
wk.2	S.jP-3_MH04	70	14	NA		NA	NA	-	0
wk.2	S.jP-3_MH05	70	14	NA		NA	NA	-	0
wk.2	S.jP-3_MH06	70	14	NA		NA	NA	-	0
wk.2	S.jP-3_MH07	70	14	NA		NA	NA	-	0
wk.2	S.jP-3_MH08	70	20	NA		NA	NA	-	0
wk.2	S.jP-3_MH09	70	19	NA		NA	NA	-	0
wk.2	S.jP-3_MH10	70	19	NA		NA	NA	-	0
wk.3	S.jP-3_MH01	70	16	NA		NA	NA	-	0
wk.3	S.jP-3_MH02	70	16	NA		NA	NA	-	0
wk.3	S.jP-3_MH03	70	9	NA		NA	NA	-	0
wk.3	S.jP-3_MH04	70	14	NA		NA	NA	-	0
wk.3	S.jP-3_MH05	70	14	NA		NA	NA	-	0
wk.3	S.jP-3_MH06	70	14	NA		NA	NA	-	0
wk.3	S.jP-3_MH07	70	14	NA		NA	NA	-	0
wk.3	S.jP-3_MH08	70	20	NA		NA	NA	-	0
wk.3	S.jP-3_MH09	70	19	NA		NA	-	-	0
wk.3	S.jP-3_MH10	70	19	NA		NA	-	-	0
wk.4	S.jP-3_MH01	70	16	NA		NA	-	-	0
wk.4	S.jP-3_MH02	70	16	NA		NA	-	-	0
wk.4	S.jP-3_MH03	70	9	NA		NA	-	-	0
wk.4	S.jP-3_MH04	70	14	NA		NA	-	-	0
wk.4	S.jP-3_MH05	70	14	NA		NA	-	-	0
wk.4	S.jP-3_MH06	70	14	NA		NA	-	-	0
wk.4	S.jP-3_MH07	70	14	NA		NA	-	-	0
wk.4	S.jP-3_MH08	70	20	NA		NA	-	-	0
wk.4	S.jP-3_MH09	70	19	NA		-	-	-	0
wk.4	S.jP-3_MH10	70	19	NA		-	-	-	0
wk.5	S.jP-3_MH01	70	16	0		-	-	-	0
wk.5	S.jP-3_MH02	70	16	0		+	+	+	30.9289
wk.5	S.jP-3_MH03	70	9	0		+	+	+	35.7026
wk.5	S.jP-3_MH04	70	14	0		-	-	-	0
wk.5	S.jP-3_MH05	70	14	0		-	-	-	0
wk.5	S.jP-3_MH06	70	14	0		+	+	+	34.6572
wk.5	S.jP-3_MH07	70	14	0		+	+	+	34.6367
wk.5	S.jP-3_MH08	70	20	0		+	+	+	34.2907
wk.5	S.jP-3_MH09	70	19	0		+	+	+	34.6831
wk.5	S.jP-3_MH10	70	19	0		+	+	+	34.2015
wk.6	S.jP-3_MH01	70	16	127.275		+	+	+	29.2965
wk.6	S.jP-3_MH02	70	16	63.7105		+	+	+	33.1894
wk.6	S.jP-3_MH03	70	9	251.509		+	+	+	31.4314
wk.6	S.jP-3_MH04	70	14	575.705		+	+	+	29.9449
wk.6	S.jP-3_MH05	70	14	3930.82		+	+	+	26.7473
wk.6	S.jP-3_MH06	70	14	1024.59		+	+	+	29.8787
wk.6	S.jP-3_MH07	70	14	480.307		+	+	+	28.5284
wk.6	S.jP-3_MH08	70	20	155.4		+	+	+	28.3045
wk.6	S.jP-3_MH09	70	19	2037.04		+	+	+	28.9995
wk.6	S.jP-3_MH10	70	19	1532.3		+	+	+	29.3418
wk.7	S.jP-3_MH01	70	16	183.959		NA	+	+	25.5047
wk.7	S.jP-3_MH02	70	16	580.72		NA	+	+	29.8989
wk.7	S.jP-3_MH03	70	9	502.311		NA	+	+	29.0835
wk.7	S.jP-3_MH04	70	14	5106.48		NA	+	+	26.6788
wk.7	S.jP-3_MH05	70	14	2252.25		NA	+	+	27.1588
wk.7	S.jP-3_MH06	70	14	981.396		NA	+	+	25.7899
wk.7	S.jP-3_MH07	70	14	1572.33		NA	+	+	27.3335
wk.7	S.jP-3_MH08	70	20	950.145		NA	+	+	29.637
wk.7	S.jP-3_MH09	70	19	962.649		NA	+	+	28.2948
wk.7	S.jP-3_MH10	70	19	4901.96		NA	+	+	28.2899
wk.1	S.jP-4_ML01	30	1	NA		NA	NA	-	0
wk.1	S.jP-4_ML02	30	2	NA		NA	NA	-	0
wk.1	S.jP-4_ML03	30	3	NA		NA	NA	-	0
wk.1	S.jP-4_ML04	30	2	NA		NA	NA	-	0
wk.1	S.jP-4_ML05	30	1	NA		NA	NA	-	0
wk.1	S.jP-4_ML06	30	1	NA		NA	NA	-	0
wk.1	S.jP-4_ML07	30	4	NA		NA	NA	-	0
wk.1	S.jP-4_ML08	30	1	NA		NA	NA	-	0
wk.1	S.jP-4_ML09	30	1	NA		NA	NA	-	0
wk.1	S.jP-4_ML10	30	2	NA		NA	NA	-	0
wk.2	S.jP-4_ML01	30	1	NA		NA	NA	-	0
wk.2	S.jP-4_ML02	30	2	NA		NA	NA	-	0
wk.2	S.jP-4_ML03	30	3	NA		NA	NA	-	0
wk.2	S.jP-4_ML04	30	2	NA		NA	NA	-	0
wk.2	S.jP-4_ML05	30	1	NA		NA	NA	-	0
wk.2	S.jP-4_ML06	30	1	NA		NA	NA	-	0
wk.2	S.jP-4_ML07	30	4	NA		NA	NA	-	0
wk.2	S.jP-4_ML08	30	1	NA		NA	NA	-	0
wk.2	S.jP-4_ML09	30	1	NA		NA	NA	-	0
wk.2	S.jP-4_ML10	30	2	NA		NA	NA	-	0
wk.3	S.jP-4_ML01	30	1	NA		NA	NA	-	0
wk.3	S.jP-4_ML02	30	2	NA		NA	NA	-	0
wk.3	S.jP-4_ML03	30	3	NA		NA	NA	-	0
wk.3	S.jP-4_ML04	30	2	NA		NA	NA	-	0
wk.3	S.jP-4_ML05	30	1	NA		NA	NA	-	0
wk.3	S.jP-4_ML06	30	1	NA		NA	NA	-	0
wk.3	S.jP-4_ML07	30	4	NA		NA	NA	-	0
wk.3	S.jP-4_ML08	30	1	NA		NA	NA	-	0
wk.3	S.jP-4_ML09	30	1	NA		NA	-	-	0
wk.3	S.jP-4_ML10	30	2	NA		NA	-	-	0
wk.4	S.jP-4_ML01	30	1	NA		NA	-	-	0
wk.4	S.jP-4_ML02	30	2	NA		NA	-	-	0
wk.4	S.jP-4_ML03	30	3	NA		NA	-	-	0
wk.4	S.jP-4_ML04	30	2	NA		NA	-	-	0
wk.4	S.jP-4_ML05	30	1	NA		NA	-	-	0
wk.4	S.jP-4_ML06	30	1	NA		NA	-	-	0
wk.4	S.jP-4_ML07	30	4	NA		NA	-	-	0
wk.4	S.jP-4_ML08	30	1	NA		NA	-	-	0
wk.4	S.jP-4_ML09	30	1	NA		NA	-	-	0
wk.4	S.jP-4_ML10	30	2	NA		NA	-	-	0
wk.5	S.jP-4_ML01	30	1	0		-	-	-	0
wk.5	S.jP-4_ML02	30	2	0		-	-	-	0
wk.5	S.jP-4_ML03	30	3	0		-	-	+	35.4965
wk.5	S.jP-4_ML04	30	2	0		-	-	-	0
wk.5	S.jP-4_ML05	30	1	0		-	-	-	0
wk.5	S.jP-4_ML06	30	1	0		+	+	+	34.6488
wk.5	S.jP-4_ML07	30	4	0		-	-	-	0
wk.5	S.jP-4_ML08	30	1	0		-	-	-	0
wk.5	S.jP-4_ML09	30	1	0		-	-	-	0
wk.5	S.jP-4_ML10	30	2	0		-	-	-	0
wk.6	S.jP-4_ML01	30	1	34.9186		+	+	+	28.8531
wk.6	S.jP-4_ML02	30	2	0		+	+	+	32.1451
wk.6	S.jP-4_ML03	30	3	112.689		+	+	+	27.1383
wk.6	S.jP-4_ML04	30	2	193.798		+	+	+	27.9055
wk.6	S.jP-4_ML05	30	1	34.8384		+	+	+	30.2285
wk.6	S.jP-4_ML06	30	1	108.085		+	+	+	28.3
wk.6	S.jP-4_ML07	30	4	57.6302		+	+	+	33.1292
wk.6	S.jP-4_ML08	30	1	35.727		+	+	+	27.4043
wk.6	S.jP-4_ML09	30	1	55.8943		+	+	+	33.7445
wk.6	S.jP-4_ML10	30	2	86.6701		+	+	+	27.746
wk.7	S.jP-4_ML01	30	1	620.636		NA	+	+	27.4384
wk.7	S.jP-4_ML02	30	2	49.6032		NA	+	+	29.6923
wk.7	S.jP-4_ML03	30	3	959.551		NA	+	+	26.5588
wk.7	S.jP-4_ML04	30	2	323.834		NA	+	+	26.7973
wk.7	S.jP-4_ML05	30	1	69.9986		NA	+	+	28.0118
wk.7	S.jP-4_ML06	30	1	39.1972		NA	+	+	27.9785
wk.7	S.jP-4_ML07	30	4	228.311		NA	+	+	28.0439
wk.7	S.jP-4_ML08	30	1	237.756		NA	+	+	26.3983
wk.7	S.jP-4_ML09	30	1	42.8449		NA	+	+	28.1807
wk.7	S.jP-4_ML10	30	2	307.645		NA	+	+	27.8592
