## Supplementary material for "Development of a novel CRISPR/Cas13-based assay for diagnosis of *Schistosoma japonicum* infection": S2 Table

### Sheet: Sheet1
Supplementary Table 2. RNA cleavage reporters used in this study
Name	Sequence	Fluorophore
Poly-U reporter	/56-FAM/rUrUrUrUrU/3IABkFQ/	FAM
LF-RNA reporter 2	/56-FAM/rUrUrUrUrUrUrUrUrUrUrUrUrUrU/3Bio/	FAM
