## Supplementary material for "Development of a novel CRISPR/Cas13-based assay for diagnosis of *Schistosoma japonicum* infection": S4 Table

### Sheet: Sheet1
Supplementary Table 4. Human serum and faecal sample testing results
Sample qPCR values normalised relative to 2ng S. japonicum worm DNA positive control (threshold set so Ct=25.5), using mic PCR Dynamic baseline correction with extensive exclusion parameters and manual exclusion of samples with abnormal melt curve. Positive (+) qPCR result defined as successful amplification (positive Ct) in >80% technical replicates. Positive (+) lateral flow (LF) SHERLOCK resul…
GENERAL DETAILS					KK Test		Sera samples- results						Faecal samples- results
Sample number	Barangay	Sex	Age rang		Sj Total (EPG)		sap4 F-SHERLOCK (+/-)	cox1 LF-SHERLOCK (+/-)	cox1 F-SHERLOCK (+/-)	cox1 qPCR (+/-)	cox1 qPCR (Ct)		cox1 LF-SHERLOCK (+/-)	cox1 F-SHERLOCK (+/-)	cox1 qPCR (+/-)	cox1 qPCR (Ct)
24	CABARIWAN	2	41-50		0		-	-	-	-	0		-	-	-	0
302	BOBOLOSAN	1	41-50		0		-	-	-	-	0		-	-	-	0
452	BOBOLOSAN	1	41-50		0		-	-	-	-	0		-	-	-	0
325	CAMPEDICO	2	21-30		0		-	-	-	-	0		-	-	-	0
45	CABARIWAN	2	41-50		0		-	-	-	-	0		-	-	-	0
87	CABARIWAN	2	21-30		0		-	-	-	-	0		-	-	-	0
310	SIMORA - LAOANG	2	51-60		0		-	-	-	-	0		-	-	-	0
235	PAYSUD	1	51-60		0		-	-	-	-	0		-	-	-	0
156	OLERAS	1	41-50		0		-	-	-	-	0		+	+	+	29.4621
386	JANGTUD	2	11--10		0		-	-	-	+	33.7196		+	+	+	29.6047
199	OSME—A	1	41-50		1		NA	NA	NA	NA	NA		+	+	+	33.5075
409	CANGCAHIPOS	1	41-50		1		-	+	+	+	31.9519		+	+	+	30.6402
239	OSME—A	2	41-50		1		-	+	+	+	32.4103		NA	NA	NA	NA
260	BANGON	1	41-50		1		-	+	+	+	32.3951		+	+	+	32.38
394	MABARAS	1	31-40		2		-	+	+	+	31.0812		+	+	+	31.9279
346	SANGAY	1	51-60		2		NA	NA	NA	NA	NA		+	+	+	29.8293
332	CAMPEDICO	2	61-70		2		+	+	+	+	33.2967		NA	NA	NA	NA
237	LANIWAN	1	31-40		2		-	+	+	+	32.4401		+	+	+	29.7575
189	OSME—A	1	11--20		3		NA	NA	NA	NA	NA		+	+	+	33.1842
353	MANAJAO	1	31-40		3		NA	NA	NA	NA	NA		+	+	+	30.1645
417	CANGCAHIPOS	1	41-50		5		-	-	-	+	33.3512		+	+	+	29.0745
336	CAMPEDICO	2	41-50		6		-	+	+	+	31.6746		+	+	+	27.3794
242	SINALARAN	1	41-50		7		-	+	+	+	33.4529		NA	NA	NA	NA
342	NIPA	1	1--10		8		-	+	+	+	31.4653		+	+	+	29.2906
248	SINALARAN	1	41-50		10		-	+	+	+	33.2015		+	+	+	30.4992
279	SIMORA - LAOANG	1	31-40		11		-	+	+	+	34.7272		NA	NA	NA	NA
326	CAMPEDICO	1	61-70		12		-	+	+	+	31.4255		NA	NA	NA	NA
297	CANGCAHIPOS	1	1--10		15		-	+	+	+	32.607		+	+	+	28.2318
427	CANGCAHIPOS	2	51-60		19		-	+	+	+	33.359		+	+	+	34.7539
330	CAMPEDICO	1	51-60		19		-	+	+	+	32.4441		NA	NA	NA	NA
41	CABARIWAN	1	21-30		19		NA	NA	NA	NA	NA		+	+	+	30.5406
272	SIMORA - LAOANG	1	21-30		20		-	+	+	+	33.0922		NA	NA	NA	NA
418	CANGCAHIPOS	1	31-40		25		-	+	+	+	33.5856		+	+	+	29.4553
72	CABARIWAN	1	1--10		28		-	+	+	+	31.0119		+	+	+	24.5994
285	SIMORA - LAOANG	1	41-50		28		NA	NA	NA	NA	NA		+	+	+	27.6699
328	CAMPEDICO	1	41-50		29		-	+	+	+	31.6173		+	+	+	27.2857
315	SIMORA - LAOANG	1	1--10		32		-	+	+	+	31.3401		NA	NA	NA	NA
240	LANIWAN	1	31-40		42		-	+	+	+	34.0082		+	+	+	33.81
397	CAMPEDICO	1	61-70		49		-	+	+	+	30.7044		+	+	+	28.3299
358	MANAJAO	1	31-40		51		NA	NA	NA	NA	NA		+	+	+	28.965
449	SIMORA - LAOANG	1	41-50		72		NA	NA	NA	NA	NA		+	+	+	29.3253
390	MABARAS	1	1--10		72		NA	NA	NA	NA	NA		+	+	+	27.8908
185	OSME—A	1	21-30		77		-	+	+	+	31.0349		+	+	+	29.8201
301	CANGCAHIPOS	1	11--20		96		-	+	+	+	31.1732		NA	NA	NA	NA
273	CANGCAHIPOS	1	11--20		177		+	+	+	+	26.4234		+	+	+	24.1723
451	SIMORA - LAOANG	1	1--10		236		NA	NA	NA	NA	NA		+	+	+	23.2918
154	CANGCAHIPOS	1	1--10		339		+	+	+	+	25.5636		+	+	+	26.3335
